# A simplification of the Kaiser Permanente inpatient risk adjustment methodology accurately predicted in-hospital mortality: A retrospective cohort study

**DOI:** 10.1101/2023.01.06.23284273

**Authors:** Surain B Roberts, Michael Colacci, Fahad Razak, Amol A Verma

## Abstract

**Objective:** We simplified and evaluated the Kaiser Permanente inpatient risk adjustment methodology (KP method) to predict in-hospital mortality, using open-source tools to measure comorbidity and diagnosis groups, and removing troponin, which is difficult to standardize across clinical assays.

**Study Design and Setting:** Retrospective cohort study of adult general medical inpatients at 7 hospitals in Ontario, Canada.

**Results:** In 206,155 unique hospitalizations with 6.9% in-hospital mortality, the simplified KP method accurately predicted the risk of mortality. Bias-corrected c-statistics were 0.874 (95%CI 0.872-0.877) with troponin and 0.873 (95%CI 0.871-0.876) without troponin, and calibration was excellent for both approaches. Discrimination and calibration were similar with and without troponin for patients with heart failure and acute myocardial infarction. The Laboratory-based Acute Physiology Score (LAPS, a component of the KP method) predicted inpatient mortality on its own with and without troponin with bias-corrected c-statistics of 0.687 (95%CI 0.682-0.692) and 0.680 (95%CI 0.675-0.685), respectively. LAPS was well calibrated, except at very high scores.

**Conclusion:** A simplification of the KP method accurately predicted in-hospital mortality risk in an external general medicine cohort. Without troponin, and using common open-source tools, the KP method can be implemented for risk adjustment in a wider range of settings.
