## Supplementary material for "A simplification of the Kaiser Permanente inpatient risk adjustment methodology accurately predicted in-hospital mortality: A retrospective cohort study": Equations as R functions

equation	ccsr_mod
1	function (gender = NA, age2 = NA, admit_category = NA, admit_charlson_derived = NA, laps_nt = NA) { -5.6756284 + 0.23397048 * (gender == "NF") + 0.00037765739 * age2 - 0.0000000000034289848 * pmax(age2 - 961, 0)^3 + 0.0000000000079630049 * pmax(age2 - 3364, 0)^3 + 0.000000000004841718 * pmax(age2 - 5041, 0)^3 - 0.000000000016530138 * pmax(age2 - 6561, 0)^3 + 0.0000000000071543998 * pmax(age2 - 84…	other.med
2	function (gender = NA, age2 = NA, admit_category = NA, admit_charlson_derived = NA, laps_nt = NA) { -2.9129905 - 0.11198924 * (gender == "NF") + 0.00024295919 * age2 + 0.0000000000045049479 * pmax(age2 - 1681, 0)^3 - 0.000000000020687493 * pmax(age2 - 4225, 0)^3 + 0.000000000035351737 * pmax(age2 - 5776, 0)^3 - 0.000000000025291679 * pmax(age2 - 7056, 0)^3 + 0.0000000000061224867 * pmax(age2 - 88…	Septicemia
3	function (gender = NA, age2 = NA, admit_category = NA, admit_charlson_derived = NA, laps_nt = NA) { -6.5158899 + 0.018735458 * (gender == "NF") + 0.000094354581 * age2 + 0.000000000041913466 * pmax(age2 - 625, 0)^3 - 0.00000000012218014 * pmax(age2 - 2401, 0)^3 + 0.00000000011127046 * pmax(age2 - 3969, 0)^3 - 0.00000000003530945 * pmax(age2 - 5929, 0)^3 + 0.0000000000043056626 * pmax(age2 - 8100,…	other.low
4	function (gender = NA, age2 = NA, admit_category = NA, admit_charlson_derived = NA, laps_nt = NA) { -6.246645 + 0.034732474 * (gender == "NF") + 0.00034399272 * age2 + 0.00000000000016078155 * pmax(age2 - 1369, 0)^3 + 0.000000000014786158 * pmax(age2 - 4096, 0)^3 - 0.000000000056871821 * pmax(age2 - 6084, 0)^3 + 0.000000000059183547 * pmax(age2 - 7396, 0)^3 - 0.000000000017258665 * pmax(age2 - 88…	Pneumonia (except that caused by tuberculosis)
5	function (gender = NA, age2 = NA, admit_category = NA, admit_charlson_derived = NA, laps_nt = NA) { -6.6715527 + 0.35023457 * (gender == "NF") + 0.00063306725 * age2 - 0.000000000027056877 * pmax(age2 - 3844, 0)^3 + 0.00000000011232132 * pmax(age2 - 5929, 0)^3 - 0.00000000011270359 * pmax(age2 - 6889, 0)^3 + 0.000000000025626145 * pmax(age2 - 7744, 0)^3 + 0.0000000000018130055 * pmax(age2 - 8836,…	Neurocognitive disorders
6	function (gender = NA, age2 = NA, admit_category = NA, admit_charlson_derived = NA, laps_nt = NA) { -2.9007415 + 0.20541017 * (gender == "NF") - 0.00017567254 * age2 + 0.000000000036530421 * pmax(age2 - 1296, 0)^3 - 0.000000000088714578 * pmax(age2 - 3481, 0)^3 + 0.000000000049575647 * pmax(age2 - 5184, 0)^3 + 0.000000000010118713 * pmax(age2 - 6724, 0)^3 - 0.0000000000075102033 * pmax(age2 - 846…	Gastrointestinal hemorrhage
7	function (gender = NA, age2 = NA, admit_category = NA, admit_charlson_derived = NA, laps_nt = NA) { 0.86381843 + 0.074592925 * (gender == "NF") + 0.00013445903 * age2 + 0.0000000000060160115 * pmax(age2 - 2405.95, 0)^3 - 0.000000000034614947 * pmax(age2 - 4761, 0)^3 + 0.00000000007957925 * pmax(age2 - 6400, 0)^3 - 0.000000000069448953 * pmax(age2 - 7569, 0)^3 + 0.000000000018468639 * pmax(age2 - …	Other aftercare encounter
8	function (gender = NA, age2 = NA, admit_category = NA, admit_charlson_derived = NA, laps_nt = NA) { -5.0209145 + 0.24298653 * (gender == "NF") + 0.00028326796 * age2 + 0.00000000001041905 * pmax(age2 - 3136, 0)^3 - 0.000000000035935699 * pmax(age2 - 5476, 0)^3 - 0.000000000014889086 * pmax(age2 - 6724, 0)^3 + 0.000000000068982003 * pmax(age2 - 7569, 0)^3 - 0.000000000028576268 * pmax(age2 - 9025,…	Heart failure
9	function (gender = NA, age2 = NA, admit_category = NA, admit_charlson_derived = NA, laps_nt = NA) { -17.651416 + 0.0078042531 * (gender == "NF") + 0.001228831 * age2 - 0.000000000019137261 * pmax(age2 - 1089, 0)^3 + 0.000000000066159171 * pmax(age2 - 4356, 0)^3 - 0.000000000078970201 * pmax(age2 - 6084, 0)^3 + 0.000000000042948025 * pmax(age2 - 7225, 0)^3 - 0.000000000010999733 * pmax(age2 - 8836…	Urinary tract infections
10	function (gender = NA, age2 = NA, admit_category = NA, admit_charlson_derived = NA, laps_nt = NA) { -4.7950444 + 0.11931357 * (gender == "NF") + 0.00055869193 * age2 - 0.000000000030021781 * pmax(age2 - 2116, 0)^3 + 0.00000000013579519 * pmax(age2 - 3844, 0)^3 - 0.00000000022408966 * pmax(age2 - 5041, 0)^3 + 0.00000000015834383 * pmax(age2 - 6241, 0)^3 - 0.000000000040027591 * pmax(age2 - 7921, 0…	Secondary malignancies
11	function (gender = NA, age2 = NA, admit_category = NA, admit_charlson_derived = NA, laps_nt = NA) { -4.4196634 + 0.066755262 * (gender == "NF") + 0.00027778218 * age2 + 0.00000000000039841328 * pmax(age2 - 2162.5, 0)^3 + 0.000000000047714821 * pmax(age2 - 3969, 0)^3 - 0.00000000018815044 * pmax(age2 - 5476, 0)^3 + 0.00000000019839356 * pmax(age2 - 6724, 0)^3 - 0.000000000058356355 * pmax(age2 - 8…	Acute hemorrhagic cerebrovascular disease
12	function (gender = NA, age2 = NA, admit_category = NA, admit_charlson_derived = NA, laps_nt = NA) { -7.0527982 - 0.042312466 * (gender == "NF") + 0.00057687373 * age2 - 0.000000000016349941 * pmax(age2 - 1739.1, 0)^3 + 0.00000000010716138 * pmax(age2 - 4225, 0)^3 - 0.00000000020372293 * pmax(age2 - 5625, 0)^3 + 0.00000000014861209 * pmax(age2 - 6889, 0)^3 - 0.000000000035700594 * pmax(age2 - 8464…	Acute and unspecified renal failure
13	function (gender = NA, age2 = NA, admit_category = NA, admit_charlson_derived = NA, laps_nt = NA) { -4.1417253 - 0.13534204 * (gender == "NF") + 0.00041572033 * age2 + 0.0000000000059236729 * pmax(age2 - 1156, 0)^3 + 0.0000000000058582371 * pmax(age2 - 2601, 0)^3 - 0.000000000087995498 * pmax(age2 - 3422.5, 0)^3 + 0.00000000010134494 * pmax(age2 - 4489, 0)^3 - 0.000000000025131349 * pmax(age2 - 6…	Other specified and unspecified liver disease
14	function (gender = NA, age2 = NA, admit_category = NA, admit_charlson_derived = NA, laps_nt = NA) { -3.4759319 + 0.17356176 * (gender == "NF") + 0.00019859781 * age2 + 0.0000000000102297 * pmax(age2 - 1156, 0)^3 - 0.000000000031380616 * pmax(age2 - 3481, 0)^3 + 0.000000000015046421 * pmax(age2 - 5041, 0)^3 + 0.00000000001685462 * pmax(age2 - 6561, 0)^3 - 0.000000000010750124 * pmax(age2 - 8281, 0…	other.high
15	function (gender = NA, age2 = NA, admit_category = NA, admit_charlson_derived = NA, laps_nt = NA) { -13.543464 - 0.053464873 * (gender == "NF") + 0.00048643866 * age2 + 0.0000000000069587766 * pmax(age2 - 2809, 0)^3 - 0.000000000009238958 * pmax(age2 - 4489, 0)^3 - 0.000000000033251405 * pmax(age2 - 5625, 0)^3 + 0.000000000061258215 * pmax(age2 - 6889, 0)^3 - 0.000000000025726629 * pmax(age2 - 82…	Chronic obstructive pulmonary disease and bronchiectasis
16	function (gender = NA, age2 = NA, admit_category = NA, admit_charlson_derived = NA, laps_nt = NA) { -2.492135 + 0.30140663 * (gender == "NF") + 0.000084346001 * age2 + 0.000000000025355079 * pmax(age2 - 1600, 0)^3 - 0.000000000074396817 * pmax(age2 - 3844, 0)^3 + 0.00000000005089464 * pmax(age2 - 5329, 0)^3 + 0.0000000000053186206 * pmax(age2 - 6561, 0)^3 - 0.0000000000071715227 * pmax(age2 - 846…	Respiratory failure; insufficiency; arrest
17	function (gender = NA, age2 = NA, admit_category = NA, admit_charlson_derived = NA, laps_nt = NA) { -2.9400705 + 0.053138737 * (gender == "NF") + 0.00048209573 * age2 - 0.0000000000063619012 * pmax(age2 - 1849, 0)^3 + 0.000000000051459021 * pmax(age2 - 5476, 0)^3 - 0.00000000013933307 * pmax(age2 - 6889, 0)^3 + 0.00000000012540233 * pmax(age2 - 7744, 0)^3 - 0.000000000031166375 * pmax(age2 - 9025…	Aspiration pneumonitis
18	function (gender = NA, age2 = NA, admit_category = NA, admit_charlson_derived = NA, laps_nt = NA) { -6.2838109 - 0.01771305 * (gender == "NF") + 0.00076131061 * age2 - 0.000000000022967898 * pmax(age2 - 2401, 0)^3 + 0.000000000073012644 * pmax(age2 - 4225, 0)^3 - 0.00000000008359062 * pmax(age2 - 5625, 0)^3 + 0.00000000004258256 * pmax(age2 - 6889, 0)^3 - 0.0000000000090366874 * pmax(age2 - 8464,…	Cerebral infarction
19	function (gender = NA, age2 = NA, admit_category = NA, admit_charlson_derived = NA, laps_nt = NA) { -17.835438 + 0.14124723 * (gender == "NF") + 0.0009877197 * age2 + 0.00000000001254553 * pmax(age2 - 676, 0)^3 - 0.000000000089688141 * pmax(age2 - 3025, 0)^3 + 0.00000000017457259 * pmax(age2 - 4900, 0)^3 - 0.00000000012194825 * pmax(age2 - 6561, 0)^3 + 0.000000000024518265 * pmax(age2 - 8464, 0)^…	Intestinal infection
20	function (gender = NA, age2 = NA, admit_category = NA, admit_charlson_derived = NA, laps_nt = NA) { -6.5432301 + 0.59140127 * (gender == "NF") + 0.00054417983 * age2 + 0.0000000000067795169 * pmax(age2 - 1849, 0)^3 - 0.000000000033912123 * pmax(age2 - 5041, 0)^3 + 0.0000000000078391666 * pmax(age2 - 6561, 0)^3 + 0.00000000005011359 * pmax(age2 - 7569, 0)^3 - 0.000000000030820151 * pmax(age2 - 883…	Traumatic brain injury (TBI); concussion, initial encounter
21	function (gender = NA, age2 = NA, admit_category = NA, admit_charlson_derived = NA, laps_nt = NA) { -10.738071 + 0.21668664 * (gender == "NF") + 0.00016151766 * age2 + 0.000000000059094661 * pmax(age2 - 2601, 0)^3 - 0.0000000003119055 * pmax(age2 - 4225, 0)^3 + 0.00000000051034883 * pmax(age2 - 5329, 0)^3 - 0.000000000318478 * pmax(age2 - 6400, 0)^3 + 0.000000000060940009 * pmax(age2 - 7921, 0)^3…	Respiratory cancers
22	function (gender = NA, age2 = NA, admit_category = NA, admit_charlson_derived = NA, laps_nt = NA) { -8.4316155 + 0.34685152 * (gender == "NF") - 0.000034296612 * age2 + 0.000000000083143736 * pmax(age2 - 1764, 0)^3 - 0.0000000003798169 * pmax(age2 - 3025, 0)^3 + 0.00000000047517093 * pmax(age2 - 3844, 0)^3 - 0.00000000021936938 * pmax(age2 - 5041, 0)^3 + 0.000000000040871618 * pmax(age2 - 6889, 0…	Hepatic failure
23	function (gender = NA, age2 = NA, admit_category = NA, admit_charlson_derived = NA, laps_nt = NA) { -13.205945 + 0.10025728 * (gender == "NF") + 0.0022825816 * age2 - 0.00000000018660463 * pmax(age2 - 2304, 0)^3 + 0.00000000049927609 * pmax(age2 - 3844, 0)^3 - 0.00000000047768904 * pmax(age2 - 5329, 0)^3 + 0.00000000021074569 * pmax(age2 - 6889, 0)^3 - 0.000000000045728105 * pmax(age2 - 8649, 0)^…	Acute myocardial infarction
