## Supplementary material for "A simplification of the Kaiser Permanente inpatient risk adjustment methodology accurately predicted in-hospital mortality: A retrospective cohort study": Dx group mappings

ccsr_mod	ccsr_desc
1	Acute and unspecified renal failure	Acute and unspecified renal failure
2	Acute hemorrhagic cerebrovascular disease	Acute hemorrhagic cerebrovascular disease
3	Acute myocardial infarction	Acute myocardial infarction
4	Aspiration pneumonitis	Aspiration pneumonitis
5	Cerebral infarction	Cerebral infarction
6	Chronic obstructive pulmonary disease and bronchiectasis	Chronic obstructive pulmonary disease and bronchiectasis
7	Gastrointestinal hemorrhage	Gastrointestinal hemorrhage
8	Heart failure	Heart failure
9	Hepatic failure	Hepatic failure
10	Intestinal infection	Intestinal infection
11	Neurocognitive disorders	Neurocognitive disorders
12	Other aftercare encounter	Other aftercare encounter
13	Other specified and unspecified liver disease	Other specified and unspecified liver disease
14	Pneumonia (except that caused by tuberculosis)	Pneumonia (except that caused by tuberculosis)
15	Respiratory cancers	Respiratory cancers
16	Respiratory failure; insufficiency; arrest	Respiratory failure; insufficiency; arrest
17	Secondary malignancies	Secondary malignancies
18	Septicemia	Septicemia
19	Traumatic brain injury (TBI); concussion, initial encounter	Traumatic brain injury (TBI); concussion, initial encounter
20	Urinary tract infections	Urinary tract infections
21	other.high	Other specified encounters and counseling
22	other.high	Nervous system cancers - brain
23	other.high	Hypertension with complications and secondary hypertension
24	other.high	Shock
25	other.high	Intestinal obstruction and ileus
26	other.high	Other specified and unspecified lower respiratory disease
27	other.high	Myelodysplastic syndrome (MDS)
28	other.high	Internal organ injury, initial encounter
29	other.high	Nonrheumatic and unspecified valve disorders
30	other.high	Skin cancers - all other types
31	other.high	Head and neck cancers - throat
32	other.high	Male reproductive system cancers - prostate
33	other.high	Conditions due to neoplasm or the treatment of neoplasm
34	other.high	Sarcoma
35	other.high	Nephritis; nephrosis; renal sclerosis
36	other.high	Non-Hodgkin lymphoma
37	other.high	Gastrointestinal cancers - stomach
38	other.high	Gastrointestinal cancers - all other types
39	other.high	Gastrointestinal and biliary perforation
40	other.high	Leukemia - chronic lymphocytic leukemia (CLL)
41	other.high	Gastrointestinal cancers - colorectal
42	other.high	Endocrine system cancers - pancreas
43	other.high	Other specified diseases of veins and lymphatics
44	other.high	Abdominal hernia
45	other.high	Multiple myeloma
46	other.high	Fracture of the neck of the femur (hip), initial encounter
47	other.high	Leukemia - acute myeloid leukemia (AML)
48	other.high	Leukemia - all other types
49	other.high	Other specified and unspecified circulatory disease
50	other.high	Malnutrition
51	other.high	Malignant neoplasm, unspecified
52	other.high	Cardiac arrest and ventricular fibrillation
53	other.high	Bone cancer
54	other.high	Gastrointestinal cancers - liver
55	other.high	Postprocedural or postoperative respiratory system complication
56	other.high	Coma; stupor; and brain damage
57	other.high	Peripheral and visceral vascular disease
58	other.high	Urinary system cancers - kidney
59	other.high	Gastrointestinal cancers - bile duct
60	other.high	Aortic; peripheral; and visceral artery aneurysms
61	other.high	Breast cancer - all other types
62	other.high	Fungal infections
63	other.high	Lung disease due to external agents
64	other.high	Cancer of other sites
65	other.high	Complication of internal orthopedic device or implant, initial encounter
66	other.high	Tuberculosis
67	other.high	Leukemia - acute lymphoblastic leukemia (ALL)
68	other.high	Pulmonary heart disease
69	other.high	Female reproductive system cancers - uterus
70	other.high	Endocrine system cancers - thyroid
71	other.high	Aortic and peripheral arterial embolism or thrombosis
72	other.high	Other specified CNS infection and poliomyelitis
73	other.high	Gastrointestinal cancers - esophagus
74	other.high	Endocarditis and endocardial disease
75	other.high	Hodgkin lymphoma
76	other.high	Head and neck cancers - lip and oral cavity
77	other.high	Leukemia - chronic myeloid leukemia (CML)
78	other.high	Female reproductive system cancers - cervix
79	other.high	Mesothelioma
80	other.high	Head and neck cancers - laryngeal
81	other.high	Chronic kidney disease
82	other.high	Other specified and unspecified diseases of bladder and urethra
83	other.high	Female reproductive system cancers - ovary
84	other.high	Gangrene
85	other.high	Gastrointestinal cancers - small intestine
86	other.high	Chronic rheumatic heart disease
87	other.high	Head and neck cancers - salivary gland
88	other.high	Complication of transplanted organs or tissue, initial encounter
89	other.high	Skin cancers - melanoma
90	other.high	Female reproductive system cancers - endometrium
91	other.high	Gastrointestinal cancers - gallbladder
92	other.high	Cerebral palsy
93	other.high	Head and neck cancers - all other types
94	other.high	Urinary system cancers - ureter and renal pelvis
95	other.high	Urinary system cancers - bladder
96	other.high	Pneumothorax
97	other.high	Urinary incontinence
98	other.high	Arterial dissections
99	other.high	Male reproductive system cancers - penis
100	other.high	Cardiac cancers
101	other.high	Head and neck cancers - pharyngeal
102	other.high	Female reproductive system cancers - vagina
103	other.high	Gastrointestinal cancers - anus
104	other.high	Coronavirus disease <96> 2019 (COVID-19)
105	other.high	Head and neck cancers - nasopharyngeal
106	other.high	Urinary system cancers - all other types
107	other.high	Endocrine system cancers - thymus
108	other.high	Fracture of the neck of the femur (hip), subsequent encounter
109	other.high	Encounter for prophylactic or other procedures
110	other.high	Postprocedural or postoperative circulatory system complication
111	other.low	Diabetes mellitus with complication
112	other.low	Alcohol-related disorders
113	other.low	Fracture of torso, initial encounter
114	other.low	Regional enteritis and ulcerative colitis
115	other.low	Transient cerebral ischemia
116	other.low	Diabetes mellitus without complication
117	other.low	Spondylopathies/spondyloarthropathy (including infective)
118	other.low	Nausea and vomiting
119	other.low	Sickle cell trait/anemia
120	other.low	Skin and subcutaneous tissue infections
121	other.low	Hematuria
122	other.low	Poisoning by drugs, initial encounter
123	other.low	Viral infection
124	other.low	Abnormal findings without diagnosis
125	other.low	Rheumatoid arthritis and related disease
126	other.low	Nerve and nerve root disorders
127	other.low	Fever
128	other.low	Nutritional anemia
129	other.low	General sensation/perception signs and symptoms
130	other.low	Abdominal pain and other digestive/abdomen signs and symptoms
131	other.low	Syncope
132	other.low	Gout
133	other.low	Genitourinary signs and symptoms
134	other.low	Hypotension
135	other.low	Circulatory signs and symptoms
136	other.low	Esophageal disorders
137	other.low	Neuro-ophthalmology
138	other.low	Diseases of inner ear and related conditions
139	other.low	Other specified inflammatory condition of skin
140	other.low	Acute bronchitis
141	other.low	Schizophrenia spectrum and other psychotic disorders
142	other.low	Nervous system signs and symptoms
143	other.low	Muscle disorders
144	other.low	Skin/Subcutaneous signs and symptoms
145	other.low	Essential hypertension
146	other.low	Musculoskeletal pain, not low back pain
147	other.low	Other specified upper respiratory infections
148	other.low	Opioid-related disorders
149	other.low	Oculofacial plastics and orbital conditions
150	other.low	Socioeconomic/psychosocial factors
151	other.low	Pancreatic disorders (excluding diabetes)
152	other.low	Other specified complications in pregnancy
153	other.low	Gastritis and duodenitis
154	other.low	Other specified and unspecified skin disorders
155	other.low	Adverse effects of drugs and medicaments, initial encounter
156	other.low	Open wounds to limbs, initial encounter
157	other.low	Headache; including migraine
158	other.low	Osteoarthritis
159	other.low	Nonspecific chest pain
160	other.low	Crystal arthropathies (excluding gout)
161	other.low	Calculus of urinary tract
162	other.low	Other and ill-defined heart disease
163	other.low	Pituitary disorders
164	other.low	Toxic effects, initial encounter
165	other.low	Acute phlebitis; thrombophlebitis and thromboembolism
166	other.low	Asthma
167	other.low	Hemorrhoids
168	other.low	Low back pain
169	other.low	Hypertension and hypertensive-related conditions complicating pregnancy; childbirth; and the puerperium
170	other.low	Allergic reactions
171	other.low	Parasitic, other specified and unspecified infections
172	other.low	Sprains and strains, initial encounter
173	other.low	Endometriosis
174	other.low	Postprocedural or postoperative nervous system complication
175	other.low	Other specified joint disorders
176	other.low	Encounter for observation and examination for conditions ruled out (excludes infectious disease, neoplasm, mental disorders)
177	other.low	Other specified substance-related disorders
178	other.low	Other specified and unspecified hematologic conditions
179	other.low	Fracture of lower limb (except hip), subsequent encounter
180	other.low	Open wounds of head and neck, initial encounter
181	other.low	Symptoms of mental and substance use conditions
182	other.low	Polyneuropathies
183	other.low	Blindness and vision defects
184	other.low	Fracture of the upper limb, initial encounter
185	other.low	Induced abortion and complications of termination of pregnancy
186	other.low	Disorders of teeth and gingiva
187	other.low	Nonmalignant breast conditions
188	other.low	Other specified male genital disorders
189	other.low	Complications specified during childbirth
190	other.low	Trauma- and stressor-related disorders
191	other.low	Neurodevelopmental disorders
192	other.low	Stimulant-related disorders
193	other.low	Miscellaneous mental and behavioral disorders/conditions
194	other.low	Juvenile arthritis
195	other.low	Tendon and synovial disorders
196	other.low	Male reproductive system cancers - testis
197	other.low	Inflammatory conditions of male genital organs
198	other.low	Superficial injury; contusion, initial encounter
199	other.low	Burn and corrosion, initial encounter
200	other.low	Endocrine system cancers - all other types
201	other.low	Other specified and unspecified disorders of the ear
202	other.low	Postthrombotic syndrome and venous insufficiency/hypertension
203	other.low	Nervous system congenital anomalies
204	other.low	Feeding and eating disorders
205	other.low	Anxiety and fear-related disorders
206	other.low	Other unspecified injury
207	other.low	Hearing loss
208	other.low	Depressive disorders
209	other.low	Bipolar and related disorders
210	other.low	Immune-mediated/reactive arthropathies
211	other.low	Sleep wake disorders
212	other.low	Injury to nerves, muscles and tendons, initial encounter
213	other.low	Acquired foot deformities
214	other.low	Inflammatory diseases of female pelvic organs
215	other.low	Somatic disorders
216	other.low	Menstrual disorders
217	other.low	Diseases of middle ear and mastoid (except otitis media)
218	other.low	Cornea and external disease
219	other.low	Other specified female genital disorders
220	other.low	Head and neck cancers - hypopharyngeal
221	other.low	Gastrointestinal cancers - peritoneum
222	other.low	Otitis media
223	other.low	Female reproductive system cancers - vulva
224	other.low	Stress fracture, initial encounter
225	other.low	Maltreatment/abuse
226	other.low	Complications specified during the puerperium
227	other.low	Sedative-related disorders
228	other.low	Uveitis and ocular inflammation
229	other.low	Glaucoma
230	other.low	Postprocedural or postoperative musculoskeletal system complication
231	other.low	Acute and chronic tonsillitis
232	other.low	Neurogenic/neuropathic arthropathy
233	other.low	Nervous system cancers - all other types
234	other.low	Scoliosis and other postural dorsopathic deformities
235	other.low	Exposure, encounters, screening or contact with infectious disease
236	other.low	Disruptive, impulse-control and conduct disorders
237	other.low	Osteomalacia
238	other.low	Benign ovarian cyst
239	other.low	Postprocedural or postoperative endocrine or metabolic complication
240	other.low	Other specified and unspecified congenital anomalies
241	other.low	Injury to blood vessels, initial encounter
242	other.low	OB-related trauma to perineum and vulva
243	other.low	Disorders of lipid metabolism
244	other.low	Unmapped
245	other.low	Genitourinary congenital anomalies
246	other.low	Cannabis-related disorders
247	other.low	Digestive congenital anomalies
248	other.low	Mediastinal disorders
249	other.low	Menopausal disorders
250	other.low	Personality disorders
251	other.low	Acute rheumatic heart disease
252	other.low	Cataract and other lens disorders
253	other.low	Chromosomal abnormalities
254	other.low	Screening for neurocognitive or neurodevelopmental condition
255	other.low	Urinary system cancers - urethra
256	other.low	Implant, device or graft related encounter
257	other.low	Diabetes or abnormal glucose tolerance complicating pregnancy; childbirth; or the puerperium
258	other.low	Spontaneous abortion and complications of spontaneous abortion
259	other.low	Other specified chronic arthropathy
260	other.low	Breast cancer - ductal carcinoma in situ (DCIS)
261	other.low	Code is unacceptable as a principal diagnosis PDX (only used for the inpatient default CCSR)
262	other.low	Endocrine system cancers - adrenocortical
263	other.low	Cystic fibrosis
264	other.low	Maternal care related to fetal conditions
265	other.low	Biomechanical lesions
266	other.low	Crushing injury, initial encounter
267	other.low	Acquired deformities (excluding foot)
268	other.low	Leukemia - hairy cell
269	other.low	Other specified and unspecified mood disorders
270	other.low	Medical examination/evaluation
271	other.low	Prolapse of female genital organs
272	other.low	Open wounds of trunk, initial encounter
273	other.low	Disorders of jaw
274	other.low	Strabismus
275	other.low	Foodborne intoxications
276	other.low	Malposition, disproportion or other labor complications
277	other.low	Hallucinogen-related disorders
278	other.low	Tobacco-related disorders
279	other.low	Musculoskeletal congenital conditions
280	other.low	Inhalant-related disorders
281	other.low	Molar pregnancy and other abnormal products of conception
282	other.low	Lifestyle/life management factors
283	other.low	Female reproductive system cancers - all other types
284	other.low	Nervous system pain and pain syndromes
285	other.low	Head and neck cancers - eye
286	other.low	Head and neck cancers - tonsils
287	other.low	Endocrine system cancers - parathyroid
288	other.low	Proteinuria
289	other.med	Postprocedural or postoperative genitourinary system complication
290	other.med	Diseases of white blood cells
291	other.med	Epilepsy; convulsions
292	other.med	Other nervous system disorders (often hereditary or degenerative)
293	other.med	Influenza
294	other.med	Complication of cardiovascular device, implant or graft, initial encounter
295	other.med	Aplastic anemia
296	other.med	Non-pressure ulcer of skin
297	other.med	Effect of other external causes, initial encounter
298	other.med	Fluid and electrolyte disorders
299	other.med	Peritonitis and intra-abdominal abscess
300	other.med	Immunity disorders
301	other.med	Coagulation and hemorrhagic disorders
302	other.med	Biliary tract disease
303	other.med	Anal and rectal conditions
304	other.med	Complication of other surgical or medical care, injury, initial encounter
305	other.med	Other specified and unspecified gastrointestinal disorders
306	other.med	Bacterial infections
307	other.med	Gastroduodenal ulcer
308	other.med	Acute pulmonary embolism
309	other.med	Benign neoplasms
310	other.med	Occlusion or stenosis of precerebral or cerebral arteries without infarction
311	other.med	Respiratory signs and symptoms
312	other.med	Other general signs and symptoms
313	other.med	Dysphagia
314	other.med	Osteomyelitis
315	other.med	Systemic lupus erythematosus and connective tissue disorders
316	other.med	Malaise and fatigue
317	other.med	Hepatitis
318	other.med	Other specified and unspecified nutritional and metabolic disorders
319	other.med	Cardiac dysrhythmias
320	other.med	Diseases of mouth; excluding dental
321	other.med	Other nervous system disorders (neither hereditary nor degenerative)
322	other.med	Other specified and unspecified disorders of stomach and duodenum
323	other.med	Other specified bone disease and musculoskeletal deformities
324	other.med	Pleurisy, pleural effusion and pulmonary collapse
325	other.med	Fracture of the spine and back, initial encounter
326	other.med	Other specified status
327	other.med	Thyroid disorders
328	other.med	Multiple sclerosis
329	other.med	Other specified and unspecified endocrine disorders
330	other.med	Neoplasms of unspecified nature or uncertain behavior
331	other.med	Appendicitis and other appendiceal conditions
332	other.med	Effect of foreign body entering opening, initial encounter
333	other.med	Infective arthritis
334	other.med	Meningitis
335	other.med	Paralysis (other than cerebral palsy)
336	other.med	HIV infection
337	other.med	Fracture of the lower limb (except hip), initial encounter
338	other.med	Noninfectious gastroenteritis
339	other.med	Sexually transmitted infections (excluding HIV and hepatitis)
340	other.med	Drug induced or toxic related condition
341	other.med	Myopathies
342	other.med	Diverticulosis and diverticulitis
343	other.med	Pressure ulcer of skin
344	other.med	Varicose veins of lower extremity
345	other.med	Encephalitis
346	other.med	Complication of genitourinary device, implant or graft, initial encounter
347	other.med	Pericarditis and pericardial disease
348	other.med	Coronary atherosclerosis and other heart disease
349	other.med	Parkinson`s disease
350	other.med	Aseptic necrosis and osteonecrosis
351	other.med	Other and ill-defined cerebrovascular disease
352	other.med	CNS abscess
353	other.med	Encounter for antineoplastic therapies
354	other.med	Other specified connective tissue disease
355	other.med	Postprocedural or postoperative digestive system complication
356	other.med	Other specified and unspecified upper respiratory disease
357	other.med	Other specified and unspecified diseases of kidney and ureters
358	other.med	Myocarditis and cardiomyopathy
359	other.med	Osteoporosis
360	other.med	Hemolytic anemia
361	other.med	Contact dermatitis
362	other.med	Retinal and vitreous conditions
363	other.med	Conduction disorders
364	other.med	Pathological fracture, initial encounter
365	other.med	Noninfectious hepatitis
366	other.med	Fracture of head and neck, initial encounter
367	other.med	Dislocations, initial encounter
368	other.med	Nutritional deficiencies
369	other.med	Hyperplasia of prostate
370	other.med	Obesity
371	other.med	Other specified injury
372	other.med	Other specified eye disorders
373	other.med	Spinal cord injury (SCI), initial encounter
374	other.med	Cardiac and circulatory congenital anomalies
375	other.med	Acute posthemorrhagic anemia
376	other.med	Sinusitis
377	other.med	Complications of acute myocardial infarction
